# Diagnostic Value in Discarded Reads: Re-evaluating Multi-Mapping cfDNA Fragmentomics and GC Bias in Early-Stage Cancer

**DOI:** 10.64898/2026.11.05.26367150

**Authors:** Kalyan Ram Uppaluri, Hima Jyothi Challa, Krishna Kumar Vempati, Lakshmi Nirmala Kadali

**Affiliations:** Uppaluri K&H Personalized Medicine Clinic Private Limited. (GenepoweRx), Hyderabad, India

**Keywords:** cell-free DNA, liquid biopsy, multi-mapping reads, mapping quality, satellite DNA, heterochromatin, fragmentomics, early cancer detection, matched case–control

## Abstract

**Background:** Low-coverage plasma cell-free DNA (cfDNA) sequencing is an inexpensive substrate for cancer detection. Standard pipelines discard fragments with low mapping quality, which originate mostly from repetitive DNA, although pericentromeric satellite repeats are frequently hypomethylated in cancer. We asked whether the fraction of multi-mapping cfDNA fragments differs between early-stage cancer and matched healthy controls, and how it compares with conventional fragmentomic features under strict control of technical factors.

**Methods:** We analysed public plasma cfDNA whole-genome sequencing from 25 patients with stage I–III breast cancer and 25 healthy controls matched 1:1 for age, sex, smoking and alcohol use, each pair processed in the same library and sequencing batch, and from 8 early-stage hepatocellular carcinoma (HCC) cases with 8 matched controls. For every sample we computed the fraction of autosomal fragments with MAPQ < 30 and the share of these fragments located in centromeric and heterochromatic cytobands, and related them to stage, grade and copy-number deviation as proxies of tumour burden. Classifiers were evaluated by leave-one-pair-out cross-validation in breast cancer and, trained on breast cancer only, applied unchanged to HCC. Robustness to GC content and sequencing depth was tested by within-fold residualisation and by fragment-level GC weighting. Conventional fragmentomic features (fragment length, end motifs, copy number, DELFI-like profiles and window features at transcription start sites) were evaluated under four GC-handling analyses.

**Results:** The multi-mapping fraction was higher in breast cancer than in matched controls (median 5.38 % vs 5.19 %; higher in 19/25 pairs; paired p = 0.0006; cross-validated AUC 0.81, 95 % CI 0.67–0.94), in stage I (9/10 pairs), stage II (7/10) and stage III (3/5) disease and in every sequencing batch. The excess was concentrated in centromeric and heterochromatic bands, whose share of multi-mapping fragments rose from 22.0 % to 23.4 % (19/25 pairs; p = 0.004). Both signals persisted after within-fold adjustment for GC content and/or depth (AUC 0.64–0.76 for the multi-mapping fraction, 0.71–0.76 for the heterochromatic share) and under fragment-level GC weighting (18/25 pairs; p = 0.003). The multi-mapping difference was largest in stage I and decreased with stage (Spearman ρ = −0.42, p = 0.04), and neither feature was associated with grade or copy-number deviation. In public tissue methylomes, satellites were hypomethylated in breast tumours to a similar extent as other late-replicating DNA, but the bin-level association between tumour hypomethylation and the cfDNA excess was weak and was explained by GC content. In HCC, the pre-specified endpoint, the breast-trained multi-mapping model, was not met (AUC 0.73; 5/8 pairs; sign test p = 0.36). In an exploratory analysis that was not pre-specified, the heterochromatic share was higher in 7/8 HCC pairs (p = 0.016; locked AUC 0.86, 95 % CI 0.62–1.00); across all 33 pairs, including the discovery pairs, it was higher in the cancer case in 26 (post hoc sign test p = 0.0007). In contrast, conventional fragmentomic features reached AUC 0.71 (breast) and 0.77 (HCC) only without fragment-level GC control; they tracked the per-sample coverage–GC dependence and fell to chance under each of three GC-controlled analyses, including one that preserves promoter-specific signal.

**Conclusions:** Multi-mapping cfDNA fragments, which are routinely discarded, differed between early-stage breast cancer and batch-matched controls, largely independently of GC content and sequencing depth, with an excess in centromeric and heterochromatic DNA. The signal did not scale with stage, its biological origin is unproven, and a read-quality contribution cannot be excluded from fragment files. It is a candidate marker that requires confirmation in larger cohorts with raw reads and tumour-fraction estimates.
