## Supplementary material for "Diagnostic Value in Discarded Reads: Re-evaluating Multi-Mapping cfDNA Fragmentomics and GC Bias in Early-Stage Cancer": covariance_adjustment

feature_set	adjusted_for	breast_LOPO_AUC	liver_external_AUC	features
MOTIF	none	0.763	0.844	uncorrected
MOTIF	gc_slope	0.581	0.781	uncorrected
MOTIF	mapq	0.638	0.766	uncorrected
MOTIF	gc_slope+mapq	0.483	0.766	uncorrected
ALL11	none	0.707	0.766	uncorrected
ALL11	gc_slope	0.677	0.656	uncorrected
ALL11	mapq	0.776	0.688	uncorrected
ALL11	gc_slope+mapq	0.754	0.562	uncorrected
WINDOW	none	0.68	0.719	uncorrected
WINDOW	gc_slope	0.667	0.422	uncorrected
WINDOW	mapq	0.533	0.5	uncorrected
WINDOW	gc_slope+mapq	0.653	0.406	uncorrected
FDI+IFS	none	0.749	0.781	uncorrected
FDI+IFS	gc_slope	0.565	0.641	uncorrected
FDI+IFS	mapq	0.509	0.531	uncorrected
FDI+IFS	gc_slope+mapq	0.637	0.516	uncorrected
ALL11+WINDOW	none	0.714	0.75	uncorrected
ALL11+WINDOW	gc_slope	0.704	0.719	uncorrected
ALL11+WINDOW	mapq	0.813	0.688	uncorrected
ALL11+WINDOW	gc_slope+mapq	0.797	0.609	uncorrected
GC_slope_only	none	0.838	0.922	uncorrected
MOTIF	none	0.365	0.312	GC-corrected
MOTIF	gc_slope	0.294	0.375	GC-corrected
MOTIF	mapq	0.424	0.438	GC-corrected
MOTIF	gc_slope+mapq	0.45	0.531	GC-corrected
ALL11	none	0.368	0.438	GC-corrected
ALL11	gc_slope	0.427	0.391	GC-corrected
ALL11	mapq	0.688	0.5	GC-corrected
ALL11	gc_slope+mapq	0.707	0.516	GC-corrected
WINDOW	none	0.339	0.469	GC-corrected
WINDOW	gc_slope	0.373	0.422	GC-corrected
WINDOW	mapq	0.419	0.5	GC-corrected
WINDOW	gc_slope+mapq	0.408	0.469	GC-corrected
FDI+IFS	none	0.31	0.469	GC-corrected
FDI+IFS	gc_slope	0.362	0.5	GC-corrected
FDI+IFS	mapq	0.262	0.484	GC-corrected
FDI+IFS	gc_slope+mapq	0.31	0.5	GC-corrected
ALL11+WINDOW	none	0.533	0.438	GC-corrected
ALL11+WINDOW	gc_slope	0.522	0.391	GC-corrected
ALL11+WINDOW	mapq	0.704	0.469	GC-corrected
ALL11+WINDOW	gc_slope+mapq	0.686	0.469	GC-corrected
GC_slope_only	none	0.381	0.406	GC-corrected
