## Supplementary material for "Diagnostic Value in Discarded Reads: Re-evaluating Multi-Mapping cfDNA Fragmentomics and GC Bias in Early-Stage Cancer": multimapping_Samples

sample_id	cohort	pair_id	stage	lib_batch	group	label	n_autosomal	lowmapq_auto	mapq0_auto	lowmapq_share_in_heterochromatin	highmapq_share_in_heterochromatin	lowmapq_in_heterochromatin_frac	lowmapq_outside_heterochromatin_frac	median_len_lowmapq	median_len_highmapq	n_fragments_total	gc_slope
MAL0638	breast	MAL0638	Stage IA	3.0	Breast cancer	1	19469557	0.0530595534351397	0.0317331822187839	0.2199340590835258	0.0171998378652012	0.0116696029601495	0.0413899504749902	168.0	171.0	20829768	0.454955408077042
MAL0638m	breast	MAL0638	Stage IA	3.0	Healthy	0	19622102	0.0520593563319566	0.0314381710991003	0.2246469456121012	0.0165537240005531	0.011694975390506	0.0403643809414506	166.0	168.0	20955843	1.091351594784559
MAL0642	breast	MAL0642	Stage IA	3.0	Breast cancer	1	23565716	0.0555826099236704	0.0339188081533359	0.2394361465945563	0.0178419430162071	0.013308485937792	0.0422741239858784	164.0	166.0	25181860	1.3235535867837036
MAL0642m	breast	MAL0642	Stage IA	3.0	Healthy	0	20884343	0.0524978927994048	0.0311511834487682	0.2293758391220594	0.0176847445459129	0.0120417482130033	0.0404561445864014	170.0	173.0	22368249	-0.1764725538097826
MAL0665	breast	MAL0665	Stage IIIA	2.0	Breast cancer	1	16967906	0.0546947867344385	0.0327881943711852	0.2339686398234589	0.0178114508552137	0.0127968648576907	0.0418979218767477	166.0	168.0	18162290	0.253063551135791
MAL0665m	breast	MAL0665	Stage IIIA	2.0	Healthy	0	64462189	0.0513462240632256	0.0318514160293253	0.2170365178298976	0.0169589208739314	0.0111440056743961	0.0402022183888294	165.0	167.0	68890591	0.7518442292531412
MAL0681	breast	MAL0681	Stage IIA	2.0	Breast cancer	1	5457993	0.0568043967810145	0.0339606518366732	0.2468213573819983	0.0176254454438704	0.0140205383187556	0.0427838584622589	167.0	170.0	5846322	1.7641419877265392
MAL0681m	breast	MAL0681	Stage IIA	2.0	Healthy	0	1953812	0.0594571023210012	0.038433073397031	0.2134925280628055	0.0179430836440572	0.0126936470857994	0.0467634552352017	152.0	159.0	2115692	1.860648597089417
MAL0711	breast	MAL0711	Stage IIA	2.0	Breast cancer	1	8763607	0.0568254601102034	0.033907727719876	0.2481465714584053	0.0181168700051333	0.0141010430978933	0.0427244170123101	165.0	168.0	9388611	1.0523763836602875
MAL0711m	breast	MAL0711	Stage IIA	2.0	Healthy	0	32403340	0.0515081778606773	0.0314322844496894	0.2200766070494542	0.0169092170399959	0.0113357450188776	0.0401724328417996	165.0	168.0	34659645	1.1602185612217495
MAL0718	breast	MAL0718	Stage IA	1.0	Breast cancer	1	24669210	0.0549662109163609	0.0335797538713238	0.2376116633590786	0.0176074648063673	0.0130606128043824	0.0419055981119784	164.0	166.0	26393539	1.3187181700538426
MAL0718m	breast	MAL0718	Stage IA	1.0	Healthy	0	42899529	0.0508904188668365	0.0310083823997228	0.2166853321424072	0.0167352901981351	0.0110272073150266	0.0398632115518098	165.0	167.0	45829970	0.4888521922996695
MAL0719	breast	MAL0719	Stage IIA	5.0	Breast cancer	1	22484385	0.0526698862343799	0.0320041219717595	0.2365733586658222	0.0175435038322527	0.012460291887014	0.0402095943473659	166.0	169.0	24073604	1.553629091358484
MAL0719m	breast	MAL0719	Stage IIA	5.0	Healthy	0	22151930	0.0532655168195276	0.0321399534938942	0.2492037690243691	0.0175463031749576	0.0132739675504572	0.0399915492690704	165.0	167.0	23710312	0.969069936714769
MAL0728	breast	MAL0728	Stage IIA	1.0	Breast cancer	1	27190550	0.0536295146659409	0.0328150405195922	0.2242630721374611	0.0173267220921351	0.0120271197162249	0.0416023949497159	165.0	167.0	29070747	1.3548720291898515
MAL0728m	breast	MAL0728	Stage IIA	1.0	Healthy	0	16381228	0.0515102408683891	0.0309099537592664	0.2199499645058491	0.017397217698915	0.0113296756506899	0.0401805652176991	168.0	170.0	17536531	0.5398267983259601
MAL0730	breast	MAL0730	Stage IIA	2.0	Breast cancer	1	58633204	0.0536131540756326	0.0330493963795667	0.2211899369844737	0.017271712063716	0.011858690171528	0.0417544639041045	163.0	165.0	62677892	1.2821690213062211
MAL0730m	breast	MAL0730	Stage IIA	2.0	Healthy	0	20229875	0.0524515845995093	0.03203890286025	0.2232376360512643	0.0173132508235002	0.0117091677531373	0.040742416846372	164.0	167.0	21619077	0.9280527243382024
MAL0760	breast	MAL0760	Stage IA	4.0	Breast cancer	1	1494259	0.0584704525788367	0.034761042095112	0.2336271031246423	0.0178976450878498	0.0136602824543803	0.0448101701244563	164.0	167.0	1598567	2.0259221609696354
MAL0760m	breast	MAL0760	Stage IA	4.0	Healthy	0	37364685	0.052674443796328	0.0322863420366048	0.2299264695421723	0.0172123695433231	0.0121112488971872	0.0405631948991407	165.0	168.0	40016038	0.8831013457519452
MAL0766	breast	MAL0766	Stage IA	4.0	Breast cancer	1	3557875	0.0581139022590731	0.0340439166637388	0.24708118513073	0.0182924300075825	0.0143588518427432	0.0437550504163299	164.0	166.0	3810189	1.8741912490655217
MAL0766m	breast	MAL0766	Stage IA	4.0	Healthy	0	28074666	0.052931208513754	0.0317936106523938	0.232613022921537	0.0174486171537919	0.0123124884192745	0.0406187200944794	167.0	169.0	30106608	0.4611576607432052
MAL0769	breast	MAL0769	Stage IA	3.0	Breast cancer	1	31939974	0.0513286892468979	0.0315150225231867	0.2152373040257112	0.0170618428313663	0.0110478486926758	0.0402808405542221	164.0	166.0	34172768	1.0225226078825054
MAL0769m	breast	MAL0769	Stage IA	3.0	Healthy	0	24187109	0.0519691295061348	0.0315035997067694	0.2219926602030417	0.0172713398958208	0.0115367653075032	0.0404323641986315	165.0	167.0	25878891	1.0110245129264035
MAL0779	breast	MAL0779	Stage IB	4.0	Breast cancer	1	31321227	0.0538150373227715	0.0329473043951949	0.2405655591962993	0.0179528901552905	0.0129460445467222	0.0408689927760492	166.0	168.0	33531886	1.7017374114821855
MAL0779m	breast	MAL0779	Stage IB	4.0	Healthy	0	63461587	0.0508748229066506	0.0315791819073166	0.2081895015079305	0.0165623024857308	0.0105916040202398	0.0402832188864107	165.0	167.0	67823704	1.0644232301345478
MAL0801	breast	MAL0801	Stage IA	1.0	Breast cancer	1	15871622	0.0568184524555839	0.0339860664524394	0.2454366318067955	0.0184095721652249	0.013945329595173	0.0428731228604108	169.0	172.0	16988498	1.412399732065348
MAL0801m	breast	MAL0801	Stage IA	1.0	Healthy	0	51283484	0.0512017670250328	0.0315800307171018	0.2113626107041459	0.0168899959243843	0.0108221391510763	0.0403796278739564	165.0	168.0	54756908	0.7013745489820068
MAL0809	breast	MAL0809	Stage IA	3.0	Breast cancer	1	16894550	0.0551622860626651	0.0327754808503333	0.2479832435924124	0.0177905765774615	0.0136793226217922	0.0414829634408729	168.0	170.0	18082319	0.998522359281488
MAL0809m	breast	MAL0809	Stage IA	3.0	Healthy	0	31554683	0.0508340077445873	0.0309649759435073	0.2079379022238071	0.0170542311093802	0.0105703169320382	0.0402636908125491	166.0	168.0	33773198	0.4458899715007618
MAL0842	breast	MAL0842	Stage IA	5.0	Breast cancer	1	34042065	0.0538447065417447	0.0322753922242966	0.2347853364866597	0.0172612816013372	0.0126419475434289	0.0412027589983157	168.0	170.0	36484806	1.9476994201031887
MAL0842m	breast	MAL0842	Stage IA	5.0	Healthy	0	18648945	0.0520179559755256	0.0315616245315753	0.2279327478146132	0.0174898105732466	0.0118565956412011	0.0401613603343245	166.0	168.0	19945866	0.9292395422842488
MAL0851	breast	MAL0851	Stage IIB	4.0	Breast cancer	1	31763598	0.0534204594832109	0.0325102653672924	0.2266007239398736	0.0174792957488086	0.0121051147920962	0.0413153446911146	166.0	168.0	33994630	1.2942671514819415
MAL0851m	breast	MAL0851	Stage IIB	4.0	Healthy	0	40086586	0.0518623112479571	0.0316454237335152	0.2169507879573811	0.0169802078810389	0.0112515692905352	0.0406107419574218	165.0	167.0	42858670	0.8958999555030704
MAL0866	breast	MAL0866	Stage IIA	1.0	Breast cancer	1	15588421	0.0556820347615707	0.0330850700016377	0.2391384742999671	0.017747720072775	0.0133157168387997	0.042366317922771	169.0	172.0	16696135	0.9745142176733768
MAL0866m	breast	MAL0866	Stage IIA	1.0	Healthy	0	57878959	0.0496800573071813	0.0306148560826741	0.2106290189641201	0.0165804452292506	0.0104640617326928	0.0392159955744884	165.0	167.0	61876199	0.8285111458056936
MAL0883	breast	MAL0883	Stage IIA	5.0	Breast cancer	1	22184277	0.053834298949657	0.0326681820642611	0.225144125096816	0.0173988072988273	0.0121204761372209	0.041713822812436	165.0	168.0	23688039	1.5294272004312732
MAL0883m	breast	MAL0883	Stage IIA	5.0	Healthy	0	20415344	0.0516157846764668	0.0303743595993288	0.237678813081611	0.0172297316491052	0.0122679784381786	0.0393478062382882	182.0	186.0	21921727	-0.5278609327035899
MAL0887	breast	MAL0887	Stage IIA	5.0	Breast cancer	1	26128868	0.0527833429293607	0.0313087042270641	0.2439084695204141	0.0172583917081173	0.0128743043900715	0.0399090385392891	166.0	168.0	27927838	1.8903024484935191
MAL0887m	breast	MAL0887	Stage IIA	5.0	Healthy	0	33258542	0.0510467055350772	0.0311670607809566	0.2176812808093588	0.0169384790367976	0.0111119122419738	0.0399347932931034	165.0	167.0	35539495	1.3714343925497732
MAL0889	breast	MAL0889	Stage IIA	1.0	Breast cancer	1	32825641	0.0565344634092598	0.0349583424737996	0.2308042979232452	0.0171272321822819	0.0130483971356416	0.0434860662736182	164.0	167.0	35129677	3.197150496495989
MAL0889m	breast	MAL0889	Stage IIA	1.0	Healthy	0	8502684	0.0566071842726367	0.0351417270123175	0.2274008805081101	0.0176443652836902	0.0128725235466824	0.0437346607259543	162.0	166.0	9104386	1.2549922893286232
MAL1002	breast	MAL1002	Stage IIIA	2.0	Breast cancer	1	54758393	0.0519139230400716	0.0319497140830995	0.225768040009526	0.0169354647642994	0.0117205046539623	0.0401934183861093	163.0	166.0	58483256	1.5547575149151174
MAL1002m	breast	MAL1002	Stage IIIA	2.0	Healthy	0	35487313	0.0516868662330112	0.0316481836762338	0.2166426420270544	0.0169643585424634	0.0111975792588184	0.0404892869741927	165.0	167.0	37938866	0.8553441260816363
MAL1149	breast	MAL1149	Stage IIIA	1.0	Breast cancer	1	25930432	0.0534162716610351	0.0323197469290137	0.2278784238329602	0.0173924362378579	0.0121724157931499	0.0412438558678852	166.0	168.0	27716098	1.3197905088863109
MAL1149m	breast	MAL1149	Stage IIIA	1.0	Healthy	0	63058092	0.0514286572451319	0.0319336017968954	0.2192409912694847	0.0172779451556203	0.0112752697940813	0.0401533874510506	166.0	168.0	67494290	0.6718604714306262
MAL1164	breast	MAL1164	Stage IIIA	2.0	Breast cancer	1	21201055	0.0531744292913725	0.0324431496451473	0.2179297718374175	0.0173083179828174	0.0115882912430537	0.0415861380483188	164.0	166.0	22695607	1.460850954417093
MAL1164m	breast	MAL1164	Stage IIIA	2.0	Healthy	0	11480747	0.0556401948409802	0.0336588725454885	0.2411414688059161	0.0181057735338531	0.0134171583086013	0.0422230365323789	163.0	166.0	12299187	0.6391345429232521
MAL1261	breast	MAL1261	Stage IIIB	2.0	Breast cancer	1	31836217	0.0542655240727879	0.0333477121355216	0.2309596673784403	0.0171780442324002	0.0125331473899678	0.04173237668282	168.0	171.0	34059487	1.5525587444441593
MAL1261m	breast	MAL1261	Stage IIIB	2.0	Healthy	0	5398685	0.0550287708951346	0.0330956519967362	0.2271048831471339	0.0174760790826097	0.0124973025838699	0.0425314683112646	164.0	168.0	5774019	0.550679071984134
MAL0646	liver	MAL0646	1a	5.0	Liver cancer	1	34487959	0.0561056686480055	0.0338972799173183	0.2492235021731603	0.0181109021970302	0.0139828512322228	0.0421228174157827	166.0	168.0	36910198	1.1880841547307837
MAL0646m	liver	MAL0646	1a	5.0	Healthy	0	27370756	0.0511611370909886	0.0310927473103044	0.2269797096233072	0.0168815411153843	0.0116125400409108	0.0395485970500778	165.0	167.0	29261862	1.132683225379732
MAL0714	liver	MAL0714	2	3.0	Liver cancer	1	25374480	0.0547866596675084	0.0332888398107074	0.2406143651591193	0.0178845767295159	0.0131824573350862	0.0416042023324221	165.0	167.0	26669972	0.8981664646406374
MAL0714m	liver	MAL0714	2	3.0	Healthy	0	30678291	0.0521016636813308	0.0311864177831809	0.2319796795525497	0.0171922524770631	0.0120865272449498	0.040015136436381	169.0	171.0	32179798	0.1255536556366996
MAL0944	liver	MAL0944	2	3.0	Liver cancer	1	21331888	0.0547823521293567	0.0332947557197	0.2377643202057827	0.0176421719544893	0.0130252887133103	0.0417570634160464	168.0	171.0	22324593	0.7049985077177523
MAL0944m	liver	MAL0944	2	3.0	Healthy	0	31696021	0.052743497362019	0.0313889557304369	0.2247177972423058	0.0173939329466282	0.0118524025460482	0.0408910948159707	168.0	171.0	33228107	0.1230765257780722
MAL0945	liver	MAL0945	1a	1.0	Liver cancer	1	12409894	0.0556614746266164	0.0337807075547945	0.2334104955027339	0.0180203480784129	0.0129919723730114	0.042669502253605	164.0	167.0	13291910	1.894274332933464
MAL0945m	liver	MAL0945	1a	1.0	Healthy	0	20629647	0.0527653720880439	0.0319827576303171	0.2266191775888789	0.0171568502024142	0.0119576452277637	0.0408077268602802	166.0	169.0	22085700	0.4467399712518125
MAL1205	liver	MAL1205	1b	1.0	Liver cancer	1	25393075	0.0534563064930104	0.0326320463354674	0.2313594907987211	0.0171823484735489	0.0123676238502032	0.0410886826428071	165.0	167.0	26647942	1.5335327110258588
MAL1205m	liver	MAL1205	1b	1.0	Healthy	0	14123149	0.0552691896120334	0.0331613013500034	0.2295769144540883	0.0176735763279259	0.0126885300155085	0.0425806595965248	165.0	168.0	14835909	0.7652277604411202
MAL1237	liver	MAL1237	2	2.0	Liver cancer	1	31150834	0.0539114297870805	0.0329374809034005	0.2347387676210234	0.0176831827197632	0.0126551025889066	0.0412563271981738	164.0	166.0	32736469	1.5558402191740115
MAL1237m	liver	MAL1237	2	2.0	Healthy	0	27076934	0.0526784162490479	0.0322660239154108	0.212068397400394	0.017106251542851	0.0111714273115264	0.0415069889375215	163.0	166.0	28425454	0.7988840414360149
MAL1246	liver	MAL1246	1b	1.0	Liver cancer	1	47649411	0.0523418012449303	0.0323739993344303	0.2232957078750437	0.0169366401836504	0.0116876995604415	0.0406541016844888	165.0	167.0	49966095	2.0716527813840457
MAL1246m	liver	MAL1246	1b	1.0	Healthy	0	12635411	0.0541517802626285	0.0325081629715092	0.2236031743711909	0.0175358401818196	0.0121085099645749	0.0420432702980536	165.0	168.0	13274252	0.7682436468814631
MAL1323	liver	MAL1323	1b	2.0	Liver cancer	1	12869294	0.0536036397956251	0.0324279638028317	0.2302921977673116	0.0176857696318545	0.0123445000168618	0.0412591397787633	167.0	168.0	13797405	1.308458243464428
MAL1323m	liver	MAL1323	1b	2.0	Healthy	0	36624573	0.0541689318807894	0.0328439597097828	0.228301226766886	0.0174219260667067	0.0123668336010361	0.0418020982797533	166.0	169.0	39178820	0.5936221527100971
