## Supplementary material for "Diagnostic Value in Discarded Reads: Re-evaluating Multi-Mapping cfDNA Fragmentomics and GC Bias in Early-Stage Cancer": methyl.._Crossref

analysis	sample_or_cohort	compartment	n_CpGs_or_median_fragments	value_or_case_vs_control_median	pairs_case_higher	sign_test_p_one_sided	wilcoxon_p_one_sided
tissue_methylation	BRCA_A04X	SAT_alpha	32522	0.4266
tissue_methylation	BRCA_A04X	SAT_other	58387	0.6142
tissue_methylation	BRCA_A04X	HET_band	245500	0.6018
tissue_methylation	BRCA_A04X	commonPMD	9086390	0.6246
tissue_methylation	BRCA_A04X	commonHMD	8168210	0.7418
tissue_methylation	BRCA_A04X	other	6922506	0.689
tissue_methylation	BRCA_A07I	SAT_alpha	31971	0.4655
tissue_methylation	BRCA_A07I	SAT_other	56722	0.605
tissue_methylation	BRCA_A07I	HET_band	241597	0.6564
tissue_methylation	BRCA_A07I	commonPMD	8975403	0.6774
tissue_methylation	BRCA_A07I	commonHMD	8047244	0.7319
tissue_methylation	BRCA_A07I	other	6810066	0.6943
tissue_methylation	BRCA_A0CE	SAT_alpha	31917	0.5209
tissue_methylation	BRCA_A0CE	SAT_other	43007	0.7321
tissue_methylation	BRCA_A0CE	HET_band	204905	0.703
tissue_methylation	BRCA_A0CE	commonPMD	7664060	0.7444
tissue_methylation	BRCA_A0CE	commonHMD	7084013	0.8016
tissue_methylation	BRCA_A0CE	other	5909410	0.7677
tissue_methylation	BRCA_A0YG	SAT_alpha	32491	0.5923
tissue_methylation	BRCA_A0YG	SAT_other	52386	0.6679
tissue_methylation	BRCA_A0YG	HET_band	233075	0.7136
tissue_methylation	BRCA_A0YG	commonPMD	8868131	0.7166
tissue_methylation	BRCA_A0YG	commonHMD	7770651	0.7803
tissue_methylation	BRCA_A0YG	other	6528249	0.7564
tissue_methylation	BRCA_A15H	SAT_alpha	32377	0.5073
tissue_methylation	BRCA_A15H	SAT_other	57491	0.5958
tissue_methylation	BRCA_A15H	HET_band	239807	0.6416
tissue_methylation	BRCA_A15H	commonPMD	9125403	0.6654
tissue_methylation	BRCA_A15H	commonHMD	8174512	0.7441
tissue_methylation	BRCA_A15H	other	6901486	0.7084
tissue_methylation	BRCA_NA0CE	SAT_alpha	31722	0.5837
tissue_methylation	BRCA_NA0CE	SAT_other	37408	0.7584
tissue_methylation	BRCA_NA0CE	HET_band	193198	0.7641
tissue_methylation	BRCA_NA0CE	commonPMD	7550560	0.7984
tissue_methylation	BRCA_NA0CE	commonHMD	6253788	0.8098
tissue_methylation	BRCA_NA0CE	other	5273466	0.791
tissue_methylation	E066	SAT_alpha	67138	0.6258
tissue_methylation	E066	SAT_other	143921	0.7037
tissue_methylation	E066	HET_band	482800	0.7041
tissue_methylation	E066	commonPMD	17520929	0.7414
tissue_methylation	E066	commonHMD	16921583	0.7815
tissue_methylation	E066	other	14390143	0.7495
tissue_tumour_minus_normal	BRCA mean of 5 vs NA0CE	SAT_alpha		-0.0812
tissue_tumour_minus_normal	BRCA mean of 5 vs NA0CE	SAT_other		-0.1154
tissue_tumour_minus_normal	BRCA mean of 5 vs NA0CE	HET_band		-0.1008
tissue_tumour_minus_normal	BRCA mean of 5 vs NA0CE	commonPMD		-0.1128
tissue_tumour_minus_normal	BRCA mean of 5 vs NA0CE	commonHMD		-0.0498
tissue_tumour_minus_normal	BRCA mean of 5 vs NA0CE	other		-0.0678
cfdna_breast_lowmapq_fraction	25 pairs	SAT_alpha	367976	0.5298 vs 0.5261	14	0.345	0.262
cfdna_breast_share_of_lowmapq	25 pairs	SAT_alpha		0.1529 vs 0.1474	15	0.212	0.144
cfdna_breast_lowmapq_fraction	25 pairs	SAT_other	328068	0.6925 vs 0.6855	15	0.212	0.138
cfdna_breast_share_of_lowmapq	25 pairs	SAT_other		0.1744 vs 0.1616	18	0.0216	0.00441
cfdna_breast_lowmapq_fraction	25 pairs	HET_band	318402	0.1823 vs 0.1818	15	0.212	0.396
cfdna_breast_share_of_lowmapq	25 pairs	HET_band		0.0447 vs 0.0474	6	0.998	1
cfdna_breast_lowmapq_fraction	25 pairs	commonPMD	10651299	0.0369 vs 0.0356	20	0.00204	0.000125
cfdna_breast_share_of_lowmapq	25 pairs	commonPMD		0.3079 vs 0.3127	9	0.946	0.984
cfdna_breast_lowmapq_fraction	25 pairs	commonHMD	5997740	0.0244 vs 0.0241	21	0.000455	0.00189
cfdna_breast_share_of_lowmapq	25 pairs	commonHMD		0.1145 vs 0.1161	11	0.788	0.885
cfdna_breast_lowmapq_fraction	25 pairs	other	5902231	0.0445 vs 0.0442	17	0.0539	0.229
cfdna_breast_share_of_lowmapq	25 pairs	other		0.2062 vs 0.2108	8	0.978	0.989
cfdna_liver_lowmapq_fraction	8 pairs	SAT_alpha	397163	0.5400 vs 0.5294	7	0.0352	0.00781
cfdna_liver_share_of_lowmapq	8 pairs	SAT_alpha		0.1561 vs 0.1445	5	0.363	0.156
cfdna_liver_lowmapq_fraction	8 pairs	SAT_other	341549	0.6859 vs 0.6982	2	0.965	0.902
cfdna_liver_share_of_lowmapq	8 pairs	SAT_other		0.1673 vs 0.1767	3	0.855	0.844
cfdna_liver_lowmapq_fraction	8 pairs	HET_band	346846	0.1849 vs 0.1831	5	0.363	0.273
cfdna_liver_share_of_lowmapq	8 pairs	HET_band		0.0462 vs 0.0475	3	0.855	0.902
cfdna_liver_lowmapq_fraction	8 pairs	commonPMD	11542468	0.0369 vs 0.0356	8	0.00391	0.00391
cfdna_liver_share_of_lowmapq	8 pairs	commonPMD		0.3070 vs 0.3073	4	0.637	0.578
cfdna_liver_lowmapq_fraction	8 pairs	commonHMD	6420995	0.0243 vs 0.0242	6	0.145	0.191
cfdna_liver_share_of_lowmapq	8 pairs	commonHMD		0.1137 vs 0.1137	3	0.855	0.727
cfdna_liver_lowmapq_fraction	8 pairs	other	6334756	0.0449 vs 0.0446	5	0.363	0.32
cfdna_liver_share_of_lowmapq	8 pairs	other		0.2064 vs 0.2067	2	0.965	0.727
