## Supplementary material for "Diagnostic Value in Discarded Reads: Re-evaluating Multi-Mapping cfDNA Fragmentomics and GC Bias in Early-Stage Cancer": raw_counts

sample_id	group	label	raw_fragments_in_file	autosomal_fragments	autosomal_50_500bp_fragments
MAL0638	Breast cancer	1	20829768	19469557	19469557
MAL0638m	Healthy	0	20955843	19622102	19622102
MAL0642	Breast cancer	1	25181860	23565716	23565716
MAL0642m	Healthy	0	22368249	20884343	20884343
MAL0665	Breast cancer	1	18162290	16967906	16967906
MAL0665m	Healthy	0	68890591	64462189	64462189
MAL0681	Breast cancer	1	5846322	5457993	5457993
MAL0681m	Healthy	0	2115692	1975595	1953812
MAL0711	Breast cancer	1	9388611	8763607	8763607
MAL0711m	Healthy	0	34659645	32403340	32403340
MAL0718	Breast cancer	1	26393539	24669210	24669210
MAL0718m	Healthy	0	45829970	42899529	42899529
MAL0719	Breast cancer	1	24073604	22484385	22484385
MAL0719m	Healthy	0	23710312	22151930	22151930
MAL0728	Breast cancer	1	29070747	27190550	27190550
MAL0728m	Healthy	0	17536531	16381228	16381228
MAL0730	Breast cancer	1	62677892	58633204	58633204
MAL0730m	Healthy	0	21619077	20229875	20229875
MAL0760	Breast cancer	1	1598567	1494259	1494259
MAL0760m	Healthy	0	40016038	37364685	37364685
MAL0766	Breast cancer	1	3810189	3557875	3557875
MAL0766m	Healthy	0	30106608	28074666	28074666
MAL0769	Breast cancer	1	34172768	31939974	31939974
MAL0769m	Healthy	0	25878891	24187109	24187109
MAL0779	Breast cancer	1	33531886	31321227	31321227
MAL0779m	Healthy	0	67823704	63461587	63461587
MAL0801	Breast cancer	1	16988498	15881657	15871622
MAL0801m	Healthy	0	54756908	51283484	51283484
MAL0809	Breast cancer	1	18082319	16894550	16894550
MAL0809m	Healthy	0	33773198	31554683	31554683
MAL0842	Breast cancer	1	36484806	34042065	34042065
MAL0842m	Healthy	0	19945866	18648945	18648945
MAL0851	Breast cancer	1	33994630	31763598	31763598
MAL0851m	Healthy	0	42858670	40086586	40086586
MAL0866	Breast cancer	1	16696135	15588421	15588421
MAL0866m	Healthy	0	61876199	57878959	57878959
MAL0883	Breast cancer	1	23688039	22184277	22184277
MAL0883m	Healthy	0	21921727	20445903	20415344
MAL0887	Breast cancer	1	27927838	26128868	26128868
MAL0887m	Healthy	0	35539495	33258542	33258542
MAL0889	Breast cancer	1	35129677	32825641	32825641
MAL0889m	Healthy	0	9104386	8502684	8502684
MAL1002	Breast cancer	1	58483256	54758393	54758393
MAL1002m	Healthy	0	37938866	35487313	35487313
MAL1149	Breast cancer	1	27716098	25930432	25930432
MAL1149m	Healthy	0	67494290	63058092	63058092
MAL1164	Breast cancer	1	22695607	21201055	21201055
MAL1164m	Healthy	0	12299187	11480747	11480747
MAL1261	Breast cancer	1	34059487	31836217	31836217
MAL1261m	Healthy	0	5774019	5398685	5398685
MAL0646	Liver cancer	1	36910198	34487959	34487959
MAL0646m	Healthy	0	29261862	27370756	27370756
MAL0714	Liver cancer	1	26669972	25374480	25374480
MAL0714m	Healthy	0	32179798	30678291	30678291
MAL0944	Liver cancer	1	22324593	21331888	21331888
MAL0944m	Healthy	0	33228107	31696021	31696021
MAL0945	Liver cancer	1	13291910	12409894	12409894
MAL0945m	Healthy	0	22085700	20629647	20629647
MAL1205	Liver cancer	1	26647942	25393075	25393075
MAL1205m	Healthy	0	14835909	14123149	14123149
MAL1237	Liver cancer	1	32736469	31150834	31150834
MAL1237m	Healthy	0	28425454	27076934	27076934
MAL1246	Liver cancer	1	49966095	47649411	47649411
MAL1246m	Healthy	0	13274252	12635411	12635411
MAL1323	Liver cancer	1	13797405	12869294	12869294
MAL1323m	Healthy	0	39178820	36624573	36624573
